# Analysis of whole exome sequencing in severe mental illness hints at selection of brain development and immune related genes

**DOI:** 10.1101/2021.05.11.21257013

**Authors:** Jayant Mahadevan, Ajai Kumar Pathak, Alekhya Vemula, Ravi Kumar Nadella, Biju Viswanath, Meera Purushottam, Sanjeev Jain, Mayukh Mondal

## Abstract

Evolutionary trends may underlie some aspects of the risk for common, non-communicable disorders, including psychiatric disease. We analyzed whole exome sequencing data from 80 unique individuals from India coming from families with two or more individuals with severe mental illness. We used Population Branch Statistics (PBS) to identify variants and genes under positive selection and identified 75 genes as candidates for positive selection. Of these, 20 were previously associated with Schizophrenia, Alzheimer’s disease and cognitive abilities in genome wide association studies. We then checked whether any of these 75 genes were involved in common biological pathways or related to specific cellular or molecular functions. We found that immune related pathways and functions related to innate immunity such as antigen binding were over-represented. We also evaluated for the presence of Neanderthal introgressed segments in these genes and found Neanderthal introgression in a single gene out of the 75 candidate genes. However, the introgression pattern indicates the region is unlikely to be the source for selection. Our findings hint at how selection pressures in individuals from families with a history of severe mental illness may diverge from the general population. Further, it also provides insights into the genetic architecture of severe mental illness, such as schizophrenia and its link to immune factors.
