## Supplementary Table S1 for "Analysis of whole exome sequencing in severe mental illness hints at selection of brain development and immune related genes"

### Sheet: Sheet1
										gnomAD frequency
	CHR	BP	VALUE	Gene	NIM_F	NG_F	* = Freq Diff (<99.9pc)	REF	ALT	AFR	EUR	EAS	SAS
	1	1391562	0.19121	ATAD3C	0.067568	0.15	*	G	A	0.389561	0.0741858	0.472323	0.316197		* → those SNPs that are in top 0.1% (99.9th percentile) PBS but not under the top 0.1% of freq difference between Case and controls (NIM_F and NG_F)
	1	152327502	0.27241	FAM72C	0.355769	0.4	*	A	G	0.00295004	0.0158844	0.0593374	0.0167134
	1	204434326	0.292673	PIK3C2B	0	0	*	A	G	0.338026	0.191693	0.624671	0.339736		NA → those are in top 0.1% PBS but also fall in top 0.1 % value of Difference in frequency between cases & controls
	1	229567663	0.183084	ACTA1	0.022222	0	*	C	G	0.456379	0.156741	0.15406	0.171372
	2	71368519	0.315525	MPHOSPH10	0	0.166667	*	C	A	0.37615	0.282535	0.345069	0.363011
	2	130832358	0.309564	POTEF	0	0	*	T	C	0.66919	0.351868	0.367515	0.289647
	2	130899804	0.210185	CCDC74B	0.188889	0.5	*	T	C	0.889737	0.441079	0.76256	0.44566
	2	149633151	0.161969	KIF5C	0	0	*	A	C	0.21804	0.112515	0.31744	0.149803
	3	186952036	0.396835	MASP1	0.8125	0.95	*	G	A	0.314165	0.0272109	0.5	0.013986
	3	187443267	0.165748	BCL6	0.188525	0.15	*	C	T	0.000804655	0.000807081	0	0.000458385
	3	191179129	0.202424	PYDC2	0.013333	0	*	A	C	0.243515	0.26961	0.190591	0.238035
	4	1741534	0.21484	TACC3	0.273973	0.25	*	C	T	0.0136565	0.0259967	0.00504442	0.0114761
	4	48625213	0.204298	FRYL	1	1	*	C	A	0.792161	0.798885	0.84303	0.749696
	4	119064668	0.243222	NDST3	0.99	1	*	G	A	0.50588	0.762528	0.671721	0.764215
	5	177164044	0.293039	FAM153A	0	0	*	G	A	0.394527	0.265185	0.427411	0.303066
	6	31324643	0.162093	HLA-B	0.088889	0.25	*	G	C	0.331874	0.43435	0.418766	0.364994
	6	32497914	0.160376	HLA-DRB5	0	0	*	C	T	0.166667	0.238909	0.329272	0.181972
	6	131276473	0.452024	EPB41L2	0	0	*	A	G	0.630437	0.334178	0.917274	0.515934
	6	167595371	0.185454	TCP10L2	0.223077	0.166667	*	T	C	0.00597072	0.0077462	0.00234742	0.00495546
	7	1024002	0.27664	CYP2W1	0.190476	0.2	*	T	C	0.871141	0.516561	0.598521	0.51679
	7	75052102	0.189036	POM121C	0.071429	0.125	*	G	A	0.709529	0.201129	0.0596798	0.268023
	7	76129685	0.219143	DTX2	0	0	*	C	G	0.504973	0.13533	0.311443	0.187447
	7	88847453	0.29372	ZNF804B	0	0	*	G	T	0.332647	0.2882	0.124134	0.348503
	7	150937374	0.361517	CHPF2	0	0	*	A	C	0.416667	0.472603	0	0.5
	8	91963472	0.162042	NECAB1	0	0	*	T	G	0.141842	0.25399	0.382842	0.245609
	8	144940222	0.307503	EPPK1	0.083333	0.4	NA	A	C	0.49187	0.521467	0.352941	0.512248
	9	14889	0.18559	WASH1	0.021277	0	*	A	G	0.597543	0.103685	0.562752	0.189679
	9	163985	0.275835	CBWD1	0.340909	0.5	*	A	G	0.00554972	0.00164384	0.000429448	0.00452964
	9	35561928	0.227219	RUSC2	0	0	*	T	C	0.257165	0.179714	0.389348	0.252762
	9	73479436	0.341002	TRPM3	0	0	*	G	A	0.384873	0.348405	0.411578	0.427294
	9	90537892	0.196253	SPATA31C1	0.035714	0	*	G	C	0.516456	0.134462	0.640809	0.206952
	9	136637198	0.220697	VAV2	0.335616	0.4	*	C	T	0.0495593	0.044805	0.000229859	0.0089906
	9	138606586	0.302772	KCNT1	0	0	*	T	C	0.392373	0.210969	0.26016	0.323182
	10	26356037	0.191783	MYO3A	0.101695	0	*	C	T	0.351244	0.551811	0.270015	0.481276
	10	79797684	0.231981	RPS24	0	0	*	G	T	0.208442	0.35504	0.192871	0.400286
	10	127585273	0.26076	FANK1			NA	G	A	0.281955	0.323399	0.303815	0.315615
	11	2435247	0.178464	TRPM5	0	0	*	A	C	0.221005	0.152832	0.347067	0.176403
	11	9749554	0.238079	SWAP70	0	0	*	T	G	0.308521	0.324926	0.167911	0.240449
	11	67786061	0.177303	ALDH3B1	0.012658	0	*	G	A	0.166667	0.0444444	0	0.469112
	11	102663482	0.234041	MMP1	0	0	*	A	T	0.228196	0.360951	0.0808225	0.320938
	12	11506749	0.173386	PRB1	0.286667	0	*	T	C	0.0384784	0.0540995	0.0409772	0.0482509
	12	11546686	0.240983	PRB2	0.298701	0	*	C	T	0.0020232	0.0337727	0.000311236	0.00904393
	12	50589674	0.169042	LIMA1	0	0	*	C	A	0.155112	0.232553	0.111554	0.23396
	12	50746098	0.297239	FAM186A			NA			0.375	0.874092	0.878855	0.729885
	12	52867105	0.196513	KRT6C	0.009434	0	*	G	A	0.232618	0.23109	0.408623	0.248637
	12	64020321	0.38473	DPY19L2	0.011364	0.142857	*	C	A	0.539931	0.45128	0.545182	0.450666
	12	123200527	0.235444	HCAR3	0.035211	0	*	T	C	0.568349	0.444651	0.468958	0.256813
	12	123892235	0.40679	SETD8	0.5	0.5	*	G	A	6.62691e-05	4.56629e-05	0	0
	13	111109618	0.201764	COL4A2	0.459016	0.45	*	G	C	0.169163	0.155892	0.0131579	0.0220024
	14	20825323	0.177368	PARP2	0	0	*	T	G	0.145884	0.271367	0.275783	0.368516
	14	44974189	0.173982	FSCB	0.469697	0.35	*	C	A	0.199478	0.138581	0.205779	0.116519
	14	74983495	0.197794	LTBP2	0	0	*	C	G	0.171657	0.440114	0.375664	0.342523
	14	102808562	0.234345	ZNF839			NA	C	G	0.270704	0.359668	0.0837953	0.257247
	15	20743947	0.24773	GOLGA6L6	0.315217	0.1	*	A	G	0.00441847	0.0181823	0.00603833	0.00879285
	15	28566630	0.206585	HERC2	0.072464	0	*	C	T	0.412698	0.246343	0.377669	0.342532
	16	15198331	0.492768	PDXDC1	0.712766	0.65	*	C	T	0.00332481	0.054516	0.0158378	0.0717851
	16	22545865	0.209084	NPIPB5	0.301471	0.25	*	G	C	0.0397112	0.00384269	0.000502892	0.00161355
	16	77334230	0.216369	ADAMTS18	0	0	*	T	G	0.232333	0.305823	0.173142	0.251263
	17	20768691	0.252769	CCDC144NL	0.338028	0	NA	C	T	0.0229834	0.0505982	0.00754954	0.00912713
	17	29233163	0.25822	TEFM	0.304348	0.35	*	C	T	0.00156064	0.00316952	0.00165658	0.00280706
	17	33478185	0.319001	UNC45B	0.013333	0	*	C	G	0.316631	0.542721	0.549637	0.641379
	17	39305785	0.182682	KRTAP4-5	0.246575	0.142857	*	A	T	0.0200493	0.00938862	0.00749004	0.00107254
	17	74288422	0.290891	QRICH2	0.355263	0.4	*	T	C	0.00460799	0.000152117	0.000280678	0.00019988
	18	34298333	0.191862	FHOD3	0	0	*	A	C	0.164729	0.186512	0.25674	0.338362
	18	56204410	0.174265	ALPK2	0.118056	0.25	*	C	T	0.449932	0.543069	0.22034	0.370139
	18	67863844	0.233609	RTTN	0.040541	0.05	*	T	C	0.361802	0.248201	0.00869565	0.337607
	19	2129067	0.191295	AP3D1	0.307018	0.25	*	A	G	0.0233668	0.0512722	0.0352383	0.0554557
	19	2340151	0.250126	SPPL2B	0	0	*	G	T	0.567845	0.301887	0.0625	0.236111
	19	5866816	0.164159	FUT5	0.522727	0.1875	NA	G	A	0.833581	0.743732	0.828045	0.794466
	19	8564523	0.181315	PRAM1	0.301282	0.35	*	T	G	0.0113368	0.0419162	0.0494674	0.0595838
	19	8613218	0.196358	MYO1F	0	0	*	G	C	0.442043	0.0325466	0.166054	0.163833
	19	20807185	0.326516	ZNF626	0.769737	0.5	*	C	T	0.215919	0.309865	0.28504	0.326271
	19	22156870	0.213829	ZNF208	0.253968	0.125	*	G	A	0.00104621	3.57654e-05	8.51209e-05	0
	19	22363634	0.302377	ZNF676	0	0	*	C	A	0.298744	0.367682	0.360328	0.459939
	19	39330862	0.236918	HNRNPL	0	0.083333	*	A	G	0.229567	0.345172	0.298475	0.33457
	19	48198625	0.197254	GLTSCR1	0	0	*	T	C	0.166536	0.265376	0.226493	0.402529
	19	55605694	0.177005	PPP1R12C	0.277778	0.45	*	A	G	0.049458	0.0237511	0.0472625	0.00743159
	19	56283978	0.272366	RFPL4AL1	0	0	*	C	G	0.718807	0.458995	0.42914	0.244787
	20	256763	0.243874	C20orf96	0	0	*	G	C	0.433457	0.149298	0.138977	0.219686
	20	62550780	0.193484	DNAJC5	0.229508	0.15	*	C	T	0.000224989	0.000342151	0.0010395	0.000872681
	21	14982886	0.43939	POTED	0.553333	0.7	*	G	A	0.000451875	7.65248e-05	0	9.29714e-05
	21	43557759	0.201957	UMODL1	0.22973	0.45	*	C	T	0.000495751	0.000213358	0.000369058	0.000224702
	22	17265124	0.59232	XKR3	0.891026	0.9	*	A	C	0.129522	0.0574477	0.118708	0.0627828
	22	50585626	0.177776	MOV10L1	0.731481	0.65	*	A	G	0.470364	0.269799	0.25013	0.23773
	1	104260702	0.202197	AMYP1	0	0	*	C	G	0.798381	0.265314	0.125966	0.166469
	1	145311785	0.163866	NBPF10	0.027273	0	*	C	G	0.431864	0.151139	0.254998	0.181929
	1	175129955	0.205234	KIAA0040	0.241935	0.2	*	G	T	0.000140845	0.00119938	0.000189466	9.17936e-05
	2	27324340	0.263627	CGREF1	0.308511	0.15	*	G	A	0.000120744	0	0	0
	5	10250010	0.166573	CTD-2256P15.1	0	0	*	A	T	0.322883	0.210899	0.143991	0.137221
	7	102116580	0.17094	POLR2J	0	0	*	G	A	0.219604	0.247394	0.605827	0.163755
	7	151927021	0.225676	KMT2C	0.5	0.5	*	C	A	0.16074	0.182597	0.234663	0.119397
	9	35561932	0.186399	FAM166B	0	0	*	A	C	0.222359	0.119632	0.395466	0.190512
	9	69423792	0.46087	ANKRD20A4	0.590909	0.375	*	A	T	0	0	0	6.95217e-05
	9	139944736	0.173878	ENTPD2	0.3125	0.285714	*	C	G	0.0623269	0.0850517	0.142773	0.0511468
	11	26574777	0.213486	ANO3	0	0	*	G	T	0.21277	0.242068	0.175196	0.273267
	12	51740388	0.233438	CELA1	1	1	*	C	A	0.629592	0.676162	0.612755	0.785734
	12	100041942	0.207554	FAM71C	0	0	*	T	A	0.339537	0.306421	0.0999345	0.184473
	12	132633463	0.240931	NOC4L	0.434783	0.15	*	C	T	0.0925172	0.125065	0.0419781	0.0748792
	14	24540725	0.331707	CPNE6	0	0	*	T	C	0.476974	0.380568	0.492152	0.342409
	15	22016760	0.192784	CXADRP2	0	0	*	A	G	0.656476	0.242336	0.453279	0.161285
	17	4837243	0.31924	GP1BA	0.406977	0.25	*	C	T	0.00281725	0.0132718	0.0117614	0.0161515
	19	1440068	0.193882	RPS15	0.25	0	*	G	C	0.017175	0.0306424	0.0203815	0.00656743
	19	36642562	0.38771	COX7A1	0	0	*	A	C	0.649301	0.422365	0.812097	0.397585
	20	61444600	0.181318	OGFR	0.220588	0.15	*	C	A	0.000406174	0.00208881	0.0118057	0.00492287
	21	40551943	0.20203	PSMG1	0.007463	0	*	A	G	0.299147	0.346694	0.0369058	0.207704
	22	45810273	0.337544	RIBC2	0.025641	0	*	A	G	0.416667	0.487593	0	0.507067
	2	96521324	0.362885	ANKRD36C	0.5	0.5	*	A	G	0.0424488	0.0247427	0.0224229	0.012082
	3	14106332	0.186217	TPRXL	0.214286	0.5	*	G	C	0.000330469	0.00147194	0.00143737	0.000914849
	15	85787910	0.217863	GOLGA6L3	0.483871	0.45	*	G	A	0.183219	0.130444	0.366667	0.0166214
	18	49208	0.183772	TUBB8B	0.219697	0.3	*	G	A	0.000328947	0.00783882	0.0118004	0.00676616
	19	7012026	0.162515	AC025278.1	0.030612	0.05	*	A	G	0.465768	0.281221	0.186597	0.166545
	20	29632749	0.347471	FRG1B	0.416667	0.5	*	A	G	0	9.28833e-06	0	7.33245e-05
	20	56815544	0.312575	PPP4R1L	0	0	*	G	C	0.323129	0.378017	0.348133	0.436392
	22	18835523	0.279693	AC008132.13	0.009615	0	*	T	C	0.332906	0.41587	0.44528	0.31176
	22	21044637	0.177935	POM121L4P	0.078431	0.125	*	T	A	0.270694	0.433188	0.421591	0.468168
