## Supplementary Table S2 for "Analysis of whole exome sequencing in severe mental illness hints at selection of brain development and immune related genes"

### Sheet: Sheet1
											gnomAD frequency
	CHR	BP	VALUE	Gene	SNPs_perGene	NIM_F	NG_F	* = Freq Diff (<99.9pc)	REF	ALT	AFR	EUR	EAS	SAS
	1	1639046	0.367808	CDK11A	2	0.081818	0	*	C	G	0.892899	0.401121	0.310414	0.476666		* → those SNPs that are in top 0.1% (99.9th percentile) PBS but not under the top 0.1% of freq difference between Case and controls (NIM_F and NG_F)
	1	1639062	0.245105	CDK11A	2	0.009091	0	*	T	C	0.313492	0.233437	0.258713	0.286171
	1	13183012	0.175056	HNRNPCL4	4	0	0	*	G	C	0.204842	0.129043	0.234205	0.17984		NA → those are in top 0.1% PBS but also fall in top 0.1 % value of Difference in frequency between cases & controls
	1	13183014	0.178706	HNRNPCL4	4	0	0	*	T	C	0.209735	0.132567	0.236849	0.183715
	1	13183015	0.177938	HNRNPCL4	4	0	0	*	G	C	0.210072	0.131869	0.236463	0.181879
	1	13183059	0.18794	HNRNPCL4	4	0	0	*	T	C	0.229876	0.144586	0.267611	0.188802
	1	17085265	0.381892	MST1L	3	0.068627	0	*	T	C	0.532134	0.423924	0.917912	0.612963
	1	17085267	0.335782	MST1L	3	0.09434	0	*	A	G	0.525211	0.420041	0.920025	0.613265
	1	17085995	0.161347	MST1L	3	0	0	*	G	C	0.183217	0.10832	0.192285	0.167727
	1	89652071	0.194255	GBP4	8	0.019231	0	*	T	C	0.197589	0.49029	0.40216	0.486858
	1	89652072	0.164019	GBP4	8	0.037736	0	*	C	T	0.197	0.490144	0.401738	0.48688
	1	89652078	0.223036	GBP4	8	0	0	*	A	T	0.192002	0.487211	0.398644	0.485575
	1	89652087	0.208531	GBP4	8	0	0	*	C	T	0.176194	0.480643	0.389064	0.48131
	1	89652088	0.204945	GBP4	8	0	0	*	C	G	0.172432	0.479832	0.387918	0.48095
	1	89652090	0.202284	GBP4	8	0	0	*	T	G	0.169616	0.479221	0.386529	0.480591
	1	89652094	0.198453	GBP4	8	0	0	*	G	A	0.165595	0.478866	0.384466	0.480366
	1	89652097	0.181504	GBP4	8	0.009434	0	*	C	T	0.165939	0.479981	0.385132	0.481787
	1	117142736	0.397371	IGSF3	3	0.493421	0.5	*	A	G	0.000431672	0.000238259	0.000436681	0.000262467
	1	117142855	0.405997	IGSF3	3	0.5	0.5	*	C	T	0.00067918	7.04201e-05	0.000108731	9.80264e-05
	1	117142869	0.394978	IGSF3	3	0.491935	0.5	*	A	G	0	8.79956e-06	5.43656e-05	0.000163335
	1	152129087	0.294091	RPTN	2	0.346154	0.3	*	T	C	0.000712897	7.08906e-05	0	3.26904e-05
	1	152129094	0.282587	RPTN	2	0.331169	0.3	*	A	G	0.000712805	7.97787e-05	0	0
	1	152185768	0.24134	HRNR	4	0.166667	0.055556	*	T	G	0.53193	0.852977	0.324522	0.568393
	1	152185774	0.429952	HRNR	4	0.015873	0	*	A	G	0.518838	0.882676	0.270298	0.57703
	1	152185780	0.411068	HRNR	4	0	0	*	G	A	0.469408	0.867904	0.231573	0.546434
	1	152185790	0.187333	HRNR	4	0	0	*	T	C	0.205895	0.550852	0.114047	0.206048
	1	152276377	0.167593	FLG	3	0.238095	0.277778	*	C	G	0.000206327	0.00406115	0.0645136	0.0201064
	1	152276459	0.190208	FLG	3	0.410448	0.4	*	C	T	0.010377	0.0599922	0.273155	0.144872
	1	152277826	0.197106	FLG	3	0.057377	0	*	A	C	0.439716	0.0473383	0.466938	0.264354
	1	201178819	0.244234	IGFN1	2	0.310127	0.2	*	G	A	0.00256959	0.0126449	0.00539491	0.0176887
	1	201178904	0.202621	IGFN1	2	0.392405	0.4	*	A	G	0.0495283	0.0817807	0.269697	0.105322
	1	248458676	0.248187	OR2T12	2	0.142857	0.1875	*	T	C	0.662539	0.358653	0.537154	0.43907
	1	248458689	0.168625	OR2T12	2	0.235294	0.25	*	A	G	0.678047	0.398365	0.583548	0.464031
	1	248525053	0.21382	OR2T4	2	0	0	*	A	T	0.21769	0.0965623	0.391761	0.265133
	1	248525330	0.208927	OR2T4	2	0.007576	0	*	A	G	0.218302	0.155844	0.410504	0.301679
	1	248737293	0.197798	OR2T34	2	0.039474	0.05	*	G	A	0.353822	0.153695	0.281769	0.270295
	1	248737294	0.206809	OR2T34	2	0.032895	0.05	*	C	G	0.354119	0.152106	0.279713	0.267369
	2	905497	0.260457	SNTG2	6	0.320896	0.25	*	C	T	0.00348432	0.0804247	0.00612745	0.0125858
	2	905581	0.25692	SNTG2	6	0.514925	0.5	*	C	T	0.147564	0.230071	0.542857	0.0955882
	2	905634	0.45317	SNTG2	6	0.574627	0.5	*	A	C	0.00568413	0.0127411	0.00913955	0.000711845
	2	905687	0.297222	SNTG2	6	0.962121	0.95	*	C	G	0.209571	0.428881	0.61157	0.650407
	2	905736	0.262909	SNTG2	6	0.5	0.55	*	A	T	0.0732484	0.223311	0.100671	0.145833
	2	1251088	0.345321	SNTG2	6	0	0	*	C	T	0.456109	0.256593	0.321677	0.376638
	2	95542476	0.289809	TEKT4	2	0.339744	0.05	*	C	T	0.000191816	0.000191069	0.000168957	0.000166025
	2	95542556	0.190707	TEKT4	2	0.225	0	*	C	T	0.000151492	0.000582474	0.000259034	3.68433e-05
	2	131099378	0.264159	CCDC115	3	0	0	*	G	C	0.301272	0.243013	0.300207	0.302674
	2	131099382	0.254689	CCDC115	3	0	0	*	G	C	0.276316	0.215915	0.294053	0.304708
	2	131099386	0.200616	CCDC115	3	0	0	*	A	C	0.203777	0.150795	0.232742	0.246034
	2	240982116	0.267389	PRR21	3	0.365385	0.388889	*	C	A	0.0334881	0.0171861	0.0185251	0.00905989
	2	240982257	0.219608	PRR21	3	0.291667	0.333333	*	A	G	0.019105	0.0279464	0.025309	0.0161545
	2	240982271	0.180819	PRR21	3	0.213235	0.055556	*	G	A	0.000798563	0.00286449	0.00439078	0.000708861
	3	75786385	0.247	ZNF717	18	0.310127	0	*	C	G	0.00309685	0.0144249	0.0440715	0.0154827
	3	75786572	0.179551	ZNF717	18	0	0	*	T	C	0.203627	0.22869	0.351495	0.190456
	3	75786593	0.188989	ZNF717	18	0	0	*	C	A	0.209396	0.237344	0.358931	0.206887
	3	75786662	0.179029	ZNF717	18	0	0	*	A	T	0.158519	0.301928	0.313314	0.273937
	3	75786672	0.188718	ZNF717	18	0	0	*	C	T	0.166337	0.334986	0.309846	0.299924
	3	75786684	0.237063	ZNF717	18	0	0	*	G	T	0.219686	0.400313	0.345358	0.370329
	3	75787159	0.255106	ZNF717	18	0.307692	0.2	*	C	T	0.000204165	0.000279553	0	0.00393138
	3	75787221	0.239313	ZNF717	18	0	0	*	C	T	0.25199	0.363236	0.311929	0.293035
	3	75787224	0.224612	ZNF717	18	0	0	*	C	G	0.23205	0.349076	0.293944	0.276885
	3	75787236	0.205269	ZNF717	18	0	0	*	C	T	0.211613	0.318153	0.270045	0.247632
	3	75787382	0.58009	ZNF717	18	0.88961	1	*	T	C	0.138067	0.105324	0.25	0.065204
	3	75787739	0.695952	ZNF717	18	0.902778	1	*	A	T	0.00330306	0.000894241	0.00788177	0.00268528
	3	75787794	0.398889	ZNF717	18	0.5	0.5	*	A	G	0.00416667	0.00640433	0.006	0.00726979
	3	75787949	0.368725	ZNF717	18	0.455696	0.5	*	C	T	0.00228311	0.00245951	0.00242483	0.00108147
	3	75788010	0.697102	ZNF717	18	0.909722	1	*	A	C	0.000811688	0.0015186	0.0103676	0.00280158
	3	75788076	0.397127	ZNF717	18	0.493506	0.45	*	A	C	0.000222618	0.000803084	0.00215517	0.00105708
	3	75788292	0.342793	ZNF717	18	0.417808	0.3	*	T	A	0	0.000427507	0.000994695	0.000434783
	3	75790409	0.252839	ZNF717	18	0.298701	0.05	*	T	C	0.000817661	0	0	0
	3	156413636	0.356988	TIPARP	2	0	0	*	C	T	0.385095	0.382064	0.45672	0.488051
	3	156413638	0.324355	TIPARP	2	0	0	*	G	T	0.328991	0.315685	0.428277	0.48126
	3	195505788	0.163617	MUC4	16	0.38	0.35	*	G	C	0.125774	0.196031	0.317634	0.0877079
	3	195506775	0.385536	MUC4	16	0.492308	0.6	*	G	A	0.0108495	0.0292603	0.104008	0.0115705
	3	195506914	0.300525	MUC4	16	0.424242	0.6	*	G	A	0.0408	0.0146119	0.03312	0.0108904
	3	195506917	0.28479	MUC4	16	0.424242	0.6	*	A	C	0.0554692	0.0179034	0.0393856	0.0129647
	3	195507365	0.305371	MUC4	16	0.530769	0.611111	*	G	A	0.11789	0.116433	0.0232927	0.0472767
	3	195507372	0.162503	MUC4	16	0.507812	0.428571	*	C	G	0.243721	0.255802	0.275289	0.135168
	3	195507717	0.18431	MUC4	16	0.378788	0.4	*	G	T	0.122778	0.076252	0.23224	0.0326808
	3	195508500	0.370811	MUC4	16	0.463235	0.55	*	G	C	0.00407135	0.0013594	0.000400427	0.00180343
	3	195510217	0.249908	MUC4	16	1	1	*	A	G	0.587994	0.684785	0.650812	0.769816
	3	195511959	0.241399	MUC4	16	0.3	0.4	*	G	A	0.00845666	0.00753992	0.0607094	0.0111195
	3	195511993	0.279573	MUC4	16	0.364865	0.35	*	A	G	0.0185185	0.0501292	0.254386	0.0175856
	3	195512103	0.16786	MUC4	16	0.224359	0.25	*	G	A	0.0106892	0.035963	0.0437601	0.0191325
	3	195513680	0.192398	MUC4	16	0.335714	0.4	*	A	T	0.0586112	0.163211	0.289429	0.0500466
	3	195514948	0.236051	MUC4	16	0.385246	0.5	*	G	A	0.0360993	0.200978	0.507159	0.0717396
	3	195515003	0.314406	MUC4	16	0.438462	0.45	*	T	C	0.0347873	0.105335	0.273929	0.0306951
	3	195515340	0.162928	MUC4	16	0.42029	0.45	*	G	A	0.0448801	0.291247	0.494647	0.184022
	4	1388693	0.203844	CRIPAK	4	0.257353	0.2	*	C	G	0.00708763	0.0253003	0.00405954	0.0138171
	4	1388724	0.167645	CRIPAK	4	0.202899	0.2	*	C	G	0.00456621	0.0180296	0.00142296	0.00701919
	4	1388817	0.197757	CRIPAK	4	0.257353	0.15	*	C	G	0.0197601	0.0110025	0.00578306	0.00323748
	4	1388819	0.2236	CRIPAK	4	0.272059	0.15	*	T	C	0.00960118	0.0086952	0.00375214	0.00240721
	4	140811084	0.340803	MAML3	2	0.47541	0.5	*	C	T	0.0455561	0.0530331	0.0312463	0.00887493
	4	140811096	0.275306	MAML3	2	0.344262	0.5	*	C	T	0.00829637	0.00866557	0.000586778	0.00332913
	4	190874255	0.316145	FRG1	2	0.375	0.1	*	A	T	0.000216107	7.57719e-05	0	0
	4	190876257	0.252329	FRG1	2	0.297468	0.3	*	G	A	0.000123259	1.76342e-05	0	3.26669e-05
	4	190904645	0.202606	TUBB7P	2	0.011628	0	*	G	A	0.307185	0.187097	0.10461	0.21879
	4	190905922	0.172955	TUBB7P	2	0.4	0.3125	*	G	A	0.0499436	0.0612427	0.0904548	0.148641
	5	140186979	0.290455	PCDHA4	2	0	0	*	G	A	0.317219	0.308214	0.392136	0.358597
	5	140186980	0.299176	PCDHA4	2	0	0	*	G	A	0.325847	0.321709	0.405961	0.374617
	6	29759823	0.160514	LOC554223	2	0.166667	0.166667	*	T	C	0.556188	0.341608	0.199621	0.395037
	6	29759824	0.166133	LOC554223	2	0.166667	0.166667	*	T	C	0.578	0.351722	0.201326	0.396726
	6	29910730	0.188528	HLA-A	6	0.0625	0	*	T	A	0.331198	0.411913	0.498186	0.339502
	6	29911115	0.2777	HLA-A	6	0	0	*	G	C	0.367227	0.37207	0.458938	0.286539
	6	29911119	0.235963	HLA-A	6	0.033333	0	*	G	T	0.371139	0.376109	0.460879	0.287758
	6	29911198	0.176159	HLA-A	6	0.025862	0	*	T	C	0.268017	0.328821	0.291681	0.209339
	6	29911207	0.175827	HLA-A	6	0.025862	0	*	G	A	0.264282	0.325072	0.287668	0.210742
	6	29913067	0.249486	HLA-A	6	0.133929	0.0625	*	T	C	0.584937	0.513931	0.508436	0.468182
	6	31239776	0.182352	HLA-C	2	0.032258	0.055556	*	A	C	0.357035	0.258774	0.338573	0.207658
	6	31239821	0.187875	HLA-C	2	0.266667	0.5	*	G	T	0.599534	0.60346	0.757612	0.614652
	6	31379794	0.273809	MICA	3	0	0	*	C	T	0.439784	0.253403	0.32611	0.259391
	6	31379795	0.273971	MICA	3	0.007692	0	*	A	G	0.439517	0.253079	0.325913	0.259657
	6	31379807	0.263901	MICA	3	0	0	*	C	T	0.43438	0.242586	0.319615	0.246224
	6	32546846	0.17645	HLA-DRB1	7	0.113636	0	*	C	T	0.409103	0.336404	0.271812	0.364284
	6	32547982	0.189688	HLA-DRB1	7	0	0	*	G	A	0.297044	0.162432	0.293294	0.168178
	6	32547990	0.179676	HLA-DRB1	7	0	0	*	T	A	0.290667	0.157308	0.308113	0.15618
	6	32547991	0.27885	HLA-DRB1	7	0.219512	0.166667	*	G	A	0.669132	0.541738	0.644486	0.619155
	6	32548086	0.259119	HLA-DRB1	7	0	0	*	T	G	0.319909	0.246038	0.319512	0.275432
	6	32549475	0.184469	HLA-DRB1	7	0.508929	0.9	NA	T	C	0.864187	0.858445	0.865344	0.801081
	6	32557435	0.278055	HLA-DRB1	7	0.345238	0.625	*	A	C	0.825936	0.84718	0.824877	0.731522
	6	32609192	0.166715	HLA-DQA1	7	0	0	*	A	G	0.204699	0.213663	0.174787	0.163867
	6	32609207	0.171597	HLA-DQA1	7	0	0	*	C	T	0.226545	0.246969	0.217719	0.161733
	6	32610436	0.161437	HLA-DQA1	7	0.235849	0.65	NA	T	C	0.525637	0.599361	0.698394	0.534346
	6	32610478	0.160867	HLA-DQA1	7	0	0	*	C	G	0.164276	0.248806	0.267862	0.186546
	6	32610495	0.202691	HLA-DQA1	7	0.126761	0.277778	*	A	G	0.428548	0.538639	0.535016	0.476102
	6	32610574	0.180968	HLA-DQA1	7	0	0	*	C	T	0.188235	0.232262	0.302532	0.209964
	6	32610576	0.162748	HLA-DQA1	7	0	0	*	G	T	0.169558	0.211356	0.284289	0.184617
	6	32627988	0.245262	HLA-DQB1	4	0.02439	0	*	A	G	0.290525	0.271664	0.314277	0.324653
	6	32627991	0.268598	HLA-DQB1	4	0.012195	0	*	C	T	0.290836	0.273698	0.313715	0.327241
	6	32629891	0.231848	HLA-DQB1	4	0.009259	0	*	C	T	0.264505	0.351931	0.48755	0.256742
	6	32629935	0.329852	HLA-DQB1	4	0.05814	0.125	*	C	G	0.486417	0.568524	0.613802	0.514149
	6	33036971	0.171859	HLA-DPA1	2	0.114035	0	*	C	T	0.510606	0.170757	0.684219	0.318976
	6	33048466	0.230757	HLA-DPA1	2	0.011111	0	*	G	T	0.235294	0.205008	0.187674	0.291799
	6	33052768	0.258381	HLA-DPB1	2	0.318966	0.15	*	T	C	0.0116026	0.00224407	0.00195771	0.00225811
	6	33052803	0.311639	HLA-DPB1	2	0.401316	0.15	*	G	A	0.020922	0.0054344	0.0134719	0.00516445
	6	33053968	0.170709	HLA-DPB1	4	0.08871	0.1	*	T	A	0.552386	0.253175	0.570458	0.282338
	6	33053971	0.172772	HLA-DPB1	4	0.087302	0.1	*	T	C	0.552462	0.254337	0.567644	0.282635
	6	33054046	0.194976	HLA-DPB1	4	0.072581	0.05	*	T	G	0.550175	0.254132	0.562359	0.286488
	6	33054057	0.186824	HLA-DPB1	4	0.083333	0.05	*	G	A	0.548882	0.244537	0.557163	0.280547
	6	73952103	0.194997	KHDC1	5	0.019231	0	*	A	C	0.630739	0.196971	0.253511	0.195743
	6	73952109	0.197771	KHDC1	5	0.017544	0	*	C	A	0.631166	0.196855	0.253313	0.195794
	6	73952112	0.211968	KHDC1	5	0.008772	0	*	G	T	0.631213	0.197016	0.253313	0.19571
	6	73952113	0.211705	KHDC1	5	0.017857	0	*	G	A	0.631377	0.197031	0.253342	0.195678
	6	73952118	0.185995	KHDC1	5	0.025	0.083333	*	A	G	0.632225	0.197261	0.253702	0.19571
	6	136599911	0.264576	BCLAF1	2	0	0	*	A	G	0.276423	0.157074	0	0.345588
	6	136599912	0.185663	BCLAF1	2	0	0	*	G	T	0.202797	0.0985663	0	0.222222
	7	2309174	0.215183	SNX8	2	0	0	*	G	A	0.194459	0.290546	0.150962	0.341122
	7	2309185	0.200675	SNX8	2	0	0	*	G	A	0.174131	0.273286	0.17838	0.352051
	7	100636446	0.217248	MUC12	5	0.047619	0	*	G	A	0.285872	0.398391	0.528977	0.371577
	7	100636447	0.193253	MUC12	5	0.05	0	*	A	G	0.283759	0.395	0.529203	0.370525
	7	100646127	0.167209	MUC12	5	0.01	0	*	A	G	0.42	0.229218	0.549899	0.153747
	7	100646140	0.180691	MUC12	5	0	0	*	T	C	0.386312	0.228531	0.549877	0.148657
	7	100646966	0.276879	MUC12	5	0	0	*	A	C	0.658918	0.367894	0.602041	0.250908
	8	22974325	0.182737	TNFRSF10C	2	0.626582	0.95	NA	G	A	0.178778	0.529255	0.547886	0.348401
	8	22974450	0.422433	TNFRSF10C	2	0.788462	0.95	*	T	C	0.0681645	0.256603	0.51083	0.251385
	8	30954258	0.272233	WRN	2	0.039216	0	*	C	T	0.377813	0.348131	0.422258	0.412849
	8	30954265	0.176258	WRN	2	0	0	*	C	T	0.181731	0.152196	0.267788	0.205718
	10	47668744	0.169543	ANTXRL	2	0.086207	0.055556	*	A	G	0.312558	0.480013	0.153289	0.407934
	10	47668747	0.244127	ANTXRL	2	0.043103	0	*	C	G	0.312286	0.480049	0.153355	0.407819
	10	135439401	0.214264	FRG2B	5	0	0	*	A	C	0.430169	0.1831	0.190445	0.184362
	10	135439445	0.209342	FRG2B	5	0	0	*	G	A	0.247956	0.244571	0.116667	0.220104
	10	135439457	0.262364	FRG2B	5	0	0	*	C	G	0.314632	0.314512	0.169009	0.286099
	10	135440222	0.294758	FRG2B	5	0.447761	0.25	*	C	T	0.0602159	0.0522762	0.050456	0.0293797
	10	135440270	0.245179	FRG2B	5	0.446429	0.45	*	G	A	0.115906	0.124689	0.0268612	0.038799
	11	1017464	0.261265	MUC6	3	0	0	*	T	C	0.328447	0.378191	0.286533	0.274917
	11	1018151	0.19971	MUC6	3	0	0	*	A	G	0.17602	0.113737	0.301901	0.327848
	11	1018229	0.20504	MUC6	3	0	0	*	C	G	0.301292	0.148028	0.385365	0.188983
	11	1651613	0.194871	KRTAP5-5	2	0.239726	0.15	*	T	C	0.00348619	0.00985998	0.0025222	0.00638416
	11	1651643	0.311607	KRTAP5-5	2	0.376712	0.5	*	C	T	0.000823893	0.00169935	0.00184324	0.000534841
	11	65359248	0.226896	EHBP1L1	3	0	0	*	A	C	0.390145	0.238647	0.461207	0.202683
	11	65359252	0.219326	EHBP1L1	3	0	0	*	A	C	0.392488	0.229688	0.470023	0.192822
	11	65359259	0.183968	EHBP1L1	3	0	0	*	G	C	0.338315	0.179613	0.452486	0.155422
	12	11461553	0.248766	PRB4	2	0.375	0.5	*	T	C	0.0515371	0.0472552	0.0402299	0.0300257
	12	11461596	0.211693	PRB4	2	0.285714	0.166667	*	T	G	0.0179248	0.0319313	0.0276863	0.0134495
	12	31249225	0.206414	DDX11	2	0.109091	0	*	T	C	0.466822	0.211152	0.72244	0.400506
	12	31249244	0.187686	DDX11	2	0.140351	0.214286	*	T	A	0.476282	0.222757	0.729338	0.431109
	14	92537387	0.264768	ATXN3	2	0.020833	0	*	T	G	0.34821	0.227125	0.179059	0.308596
	14	92537388	0.251993	ATXN3	2	0.021739	0	*	T	C	0.324557	0.216301	0.174677	0.299943
	14	105412541	0.197413	AHNAK2	4	0.215909	0	*	C	T	0.582121	0.40667	0.360859	0.517236
	14	105412542	0.232863	AHNAK2	4	0.2	0	*	A	G	0.601526	0.427088	0.379821	0.540281
	14	105412554	0.379362	AHNAK2	4	0.085366	0	*	T	C	0	1.4625e-05	0.000690926	0
	14	105417765	0.234852	AHNAK2	4	0.042857	0	*	A	C	0.553106	0.0873917	0.303872	0.25826
	15	40532785	0.397416	PAK6	2	0	0	*	C	T	0.47213	0.486391	0.485432	0.494595
	15	40532787	0.39087	PAK6	2	0	0	*	A	T	0.457472	0.478437	0.479287	0.492502
	15	89399966	0.256225	ACAN	2	0.318182	0.214286	*	G	A	0.0112132	5.17491e-05	0.000186637	0.0012334
	15	89400023	0.162376	ACAN	2	0.276923	0.45	*	A	C	0	0	0	5.36481e-05
	16	28618047	0.200648	SULT1A1	4	0	0	*	A	T	0.216944	0.368592	0.214	0.227386
	16	28618065	0.20502	SULT1A1	4	0	0	*	A	T	0.223212	0.37493	0.218325	0.231668
	16	28618068	0.206037	SULT1A1	4	0	0	*	G	A	0.22514	0.375549	0.218053	0.232192
	16	28618071	0.205701	SULT1A1	4	0	0	*	C	G	0.224584	0.375964	0.216873	0.231905
	16	70889147	0.407109	HYDIN	9	0.5	0.5	*	A	G	0	8.98182e-06	5.76502e-05	3.2962e-05
	16	70902683	0.404722	HYDIN	9	0.5	0.5	*	G	A	0.0011646	0	0	0
	16	70913467	0.304075	HYDIN	9	0.5	0.5	*	T	C	0.0979953	0.000213633	0	0.000262433
	16	70926445	0.406824	HYDIN	9	0.5	0.5	*	A	C	0	0	5.81395e-05	0
	16	70972701	0.402369	HYDIN	9	0.5	0.5	*	T	C	0.00458355	0.000349851	0	0.000598603
	16	71008389	0.293556	HYDIN	9	0.625	0.55	*	A	C	0.232593	0.025999	0.215275	0.0567603
	16	71065560	0.410394	HYDIN	9	0.506494	0.5	*	C	T	0.00120619	0.000217014	0	0.00046729
	16	71101200	0.405433	HYDIN	9	0.5	0.5	*	T	C	0.00162724	0.000320159	0.000886132	0.000362534
	16	71127700	0.406986	HYDIN	9	0.5	0.5	*	C	T	6.21504e-05	0	0	6.8264e-05
	16	81199554	0.211288	PKD1L2	3	0	0	*	C	T	0.186231	0.231648	0.660064	0.36159
	16	81199555	0.176695	PKD1L2	3	0.019231	0	*	A	G	0.18632	0.231651	0.664477	0.375397
	16	81242151	0.238507	PKD1L2	3	0	0	*	T	C	0.209379	0.429509	0.851672	0.495793
	16	90161902	0.188986	TUBB8P7	2	0	0	*	A	G	0.780403	0.169941	0.694304	0.154828
	16	90161926	0.192277	TUBB8P7	2	0	0	*	T	C	0.794613	0.172273	0.665253	0.15698
	17	263417	0.208034	C17orf97	5	0.25	0.1	*	C	T	0.00735458	1.30586e-05	0	6.41684e-05
	17	263441	0.246828	C17orf97	5	0.320896	0.1	*	T	C	0.0202047	0.00283315	0.0114694	0.0107383
	17	263494	0.274904	C17orf97	5	0.333333	0.1	*	T	C	0.00286355	0.00149875	0.00106675	0.00200148
	17	263516	0.212201	C17orf97	5	0.274648	0.1	*	C	T	0.00650181	0.00938084	0.00224979	0.0192072
	17	263622	0.227431	C17orf97	5	0.410959	0.4	*	A	G	0.092068	0.0280934	0.0423977	0.0637375
	17	26708300	0.878474	SARM1	2	1	1	*	T	C	0.05	0	0	0
	17	26708302	0.913359	SARM1	2	1	1	*	G	T	6.97253e-05	0	5.63698e-05	0
	18	9887429	0.226681	TXNDC2	2	0.269231	0.25	*	C	T	0.00332404	0.00454629	0.00231611	0.00527525
	18	9887433	0.226052	TXNDC2	2	0.269231	0.25	*	A	G	0.00351417	0.00480355	0.00245787	0.00558747
	19	7755469	0.321455	FCER2	5	0.02381	0	*	T	C	0.532083	0.278454	0.365319	0.37075
	19	7755472	0.335587	FCER2	5	0.025641	0	*	G	T	0.529106	0.275117	0.362367	0.367917
	19	7755478	0.355468	FCER2	5	0	0	*	T	C	0.529322	0.275814	0.362184	0.368412
	19	7755479	0.355263	FCER2	5	0	0	*	G	A	0.529205	0.275169	0.362296	0.368095
	19	7755482	0.355184	FCER2	5	0	0	*	A	G	0.529158	0.275063	0.362371	0.367989
	19	18704846	0.27199	CRLF1	3	0	0	*	T	C	0.349908	0.265577	0.427739	0.28408
	19	18704850	0.283845	CRLF1	3	0	0	*	G	C	0.352726	0.286149	0.438741	0.306715
	19	18704854	0.263111	CRLF1	3	0	0	*	A	C	0.340832	0.260725	0.439232	0.271644
	19	41386494	0.190707	CYP2A7	3	0	0	*	A	C	0.212791	0.151957	0.258155	0.207296
	19	41387647	0.311302	CYP2A7	3	0.0125	0	*	A	G	0.322558	0.310461	0.367317	0.429252
	19	41387656	0.273453	CYP2A7	3	0.025	0	*	A	T	0.334841	0.318055	0.366329	0.415339
	19	49526191	0.239079	CGB	2	0.053191	0.125	*	G	A	0.356245	0.432015	0.16892	0.363636
	19	49526203	0.202158	CGB	2	0.054348	0	*	G	C	0.317422	0.423739	0.18012	0.360891
	19	55247353	0.336794	KIR3DL3	3	0.413793	0.45	*	C	A	0.00108916	0.000468912	0	4.17955e-05
	19	55247364	0.315465	KIR3DL3	3	0.375	0.45	*	G	A	0	1.99378e-05	0	0.000125198
	19	55247393	0.318653	KIR3DL3	3	0.38	0.45	*	G	A	0	2.9994e-05	0	0.000167056
	19	55250036	0.335476	KIR2DL3	8	0.454545	0.45	*	T	C	0.0315522	0.00358835	0.000111111	0.00558423
	19	55250061	0.346702	KIR2DL3	8	0.460526	0.45	*	C	A	0.0249264	0.00248923	0.000111136	0.00214394
	19	55250905	0.348396	KIR2DL3	8	0.423077	0.45	*	G	T	0.00325707	0.0001037	5.67472e-05	0.00013048
	19	55253521	0.336029	KIR2DL3	8	0.433962	0.45	*	C	G	0.0137444	0.00144887	0.000779336	0.00149328
	19	55255377	0.275987	KIR2DL3	8	0.321918	0.4	*	C	T	0.00019604	0	0.000269687	0
	19	55255490	0.245953	KIR2DL3	8	0.306818	0.3	*	A	C	0.0052755	0.0148678	0.000940071	0.000814067
	19	55258830	0.22721	KIR2DL3	8	0.259494	0.1	*	C	T	0	0.000113913	0	3.53707e-05
	19	55258831	0.214067	KIR2DL3	8	0.259494	0.1	*	G	A	0.00927978	0.000114131	0	0.000284313
	19	55284986	0.271476	KIR2DL1	11	0.329787	0.4	*	C	A	0.000439092	1.81554e-05	0	0
	19	55286650	0.202909	KIR2DL1	11	0.543478	0.55	*	T	C	0.161152	0.40155	0.103565	0.208123
	19	55286769	0.299022	KIR2DL1	11	0.352113	0.4	*	C	A	6.87947e-05	4.849e-05	0	0.000160244
	19	55286781	0.230091	KIR2DL1	11	0.263889	0.35	*	G	A	6.95701e-05	9.68279e-06	0	0.000279955
	19	55286795	0.252899	KIR2DL1	11	0.413043	0.4	*	T	C	0.0773172	0.00885299	0.00773323	0.00754346
	19	55286809	0.24407	KIR2DL1	11	0.282609	0.35	*	G	A	0.000818554	0	0	0
	19	55286854	0.309164	KIR2DL1	11	0.367925	0.45	*	A	G	0.000666223	4.65489e-05	0	0
	19	55290108	0.262244	KIR2DL1	11	0.311594	0.35	*	A	G	0	2.93795e-05	0.000832871	0.00012054
	19	55294931	0.255128	KIR2DL1	11	0.326923	0.4	*	T	C	0.0152984	9.13876e-06	0	6.82967e-05
	19	55294969	0.275324	KIR2DL1	11	0.320513	0.4	*	A	G	0	0	0	3.37861e-05
	19	55297784	0.276804	KIR2DL1	11	0.322785	0.4	*	C	T	0.000251036	8.25007e-05	0	0.000135254
	19	55324635	0.485056	KIR2DL4	2	0.655738	0.5	*	T	C	0.0334908	0.0113997	0.0239946	0.00962224
	19	55325123	0.2632	KIR2DL4	2	0.305556	0.357143	*	T	C	0	3.7393e-05	5.7544e-05	0.000228102
	19	55327930	0.281701	KIR3DL1	4	0.342105	0.15	*	A	G	0.00407779	0.000279294	0.00161082	0.000112613
	19	55327960	0.517707	KIR3DL1	4	0.662338	0.5	*	C	T	0.00157098	0.000133033	0.00214658	0.000274937
	19	55336474	0.162505	KIR3DL1	4	0	0	*	A	G	0.208955	0.356805	0.158612	0.154467
	19	55346592	0.20226	KIR3DL1	4	0.238095	0.1875	*	G	A	0	0.000233632	0.000171272	3.75545e-05
	19	55361942	0.473159	KIR3DL2	2	0.596154	0.55	*	G	T	0.00066778	2.83102e-05	0.00173913	0
	19	55362719	0.364327	KIR3DL2	2	0.594595	0.55	*	G	T	0.116678	0.00755151	0.201792	0.00564124
	19	58385748	0.23542	ZNF814	2	0.386076	0.2	*	G	A	0.0542732	0.0644722	0.0637967	0.0630758
	19	58385762	0.247252	ZNF814	2	0.386076	0.2	*	C	G	0.042508	0.0545847	0.0486076	0.0569878
	20	1895714	0.282753	SIRPA	5	0	0	*	G	A	0.377235	0.235589	0.619499	0.291404
	20	1895963	0.186849	SIRPA	5	0	0	*	A	G	0.156872	0.23294	0.705276	0.359835
	20	1895965	0.178314	SIRPA	5	0	0	*	C	A	0.147744	0.227229	0.710978	0.35404
	20	1895984	0.191843	SIRPA	5	0	0	*	C	A	0.161953	0.246763	0.709574	0.36883
	20	1895990	0.192555	SIRPA	5	0	0	*	G	A	0.162505	0.248203	0.737061	0.372578
	21	9907340	0.352864	TEKT4P2	4	0.424051	0.45	*	A	G	0.000125313	0	0.000112562	0
	21	9908326	0.206363	TEKT4P2	4	0.240506	0.35	*	A	G	0	0.000243625	0	0.000215008
	21	9908330	0.637093	TEKT4P2	4	0.835443	0.8	*	A	G	0.00140056	0.000603962	0	0.000321268
	21	9909176	0.168713	TEKT4P2	4	0.5	0.5	*	C	A	0.0876494	0.137233	0.286232	0.251613
	21	46020720	0.205626	KRTAP10-7	2	0.293103	0.15	*	C	T	0.578688	0.791903	0.639942	0.761604
	21	46020721	0.192029	KRTAP10-7	2	0.284483	0.15	*	G	A	0.558912	0.791691	0.638559	0.761725
	22	21066897	0.17391	PI4KA	4	0.072727	0.15	*	G	A	0.404187	0.281167	0.401286	0.27121
	22	21066930	0.184841	PI4KA	4	0.060345	0	*	T	C	0.408996	0.267963	0.442203	0.278899
	22	21066936	0.166922	PI4KA	4	0.034483	0	*	C	T	0.346368	0.214392	0.371578	0.21293
	22	21066942	0.174118	PI4KA	4	0.034483	0	*	G	T	0.359519	0.225929	0.385248	0.219606
	22	21403375	0.185822	LRRC74B	2	0.289062	0.25	*	C	A	0.0377504	0.105065	0.0104706	0.0263563
	22	21403376	0.181481	LRRC74B	2	0.289062	0.25	*	C	T	0.0382398	0.109563	0.0111966	0.032097
	22	21829480	0.230221	PI4KAP2	3	0.245902	0.25	*	G	T	0.805631	0.872302	0.407462	0.55068
	22	21829507	0.162906	PI4KAP2	3	0.148438	0.111111	*	G	A	0.73602	0.756563	0.291173	0.342294
	22	21832470	0.193132	PI4KAP2	3	0.327586	0.0625	*	A	C	0.90087	0.898482	0.459616	0.581801
	22	25010758	0.239559	GGT1	6	0.276786	0.2	*	C	T	0	9.78178e-05	0	6.53552e-05
	22	25010979	0.318833	GGT1	6	0.385714	0.25	*	C	T	0.000140036	0.000166119	0.000169014	0.000231328
	22	25011027	0.258711	GGT1	6	0.3	0.1	*	C	T	0.000201667	2.68841e-05	0	0.000163495
	22	25011062	0.180486	GGT1	6	0.213235	0.05	*	C	G	0.000263262	0.00151732	0	0.00130804
	22	25023903	0.198299	GGT1	6	0.230769	0.45	*	C	T	0	0.000754268	0	0.000163655
	22	25024076	0.342445	GGT1	6	0.41791	0.1	NA	G	A	6.30756e-05	8.87028e-06	0.00665721	0
