## Supplementary Table S3 for "Analysis of whole exome sequencing in severe mental illness hints at selection of brain development and immune related genes"

### Sheet: Sheet1
	Final list of genes with extreme PBS values (99.9th percentile) that passed frequency difference cut off
	Multi-SNP genes					Single SNP genes
	Gene	SNPs_per Gene	Avg PBS			Gene	SNPs_per Gene	Avg PBS
	SARM1	2	0.895917			XKR3	1	0.59232
	KIR3DL2	2	0.418743			PDXDC1	1	0.492768
	IGSF3	3	0.399449			ANKRD20A4	1	0.46087
	PAK6	2	0.394143			EPB41L2	1	0.452024
	HYDIN	9	0.382385			POTED	1	0.43939
	KIR2DL4	2	0.374128			TNFRSF10C	1	0.422433
	FCER2	5	0.344591			SETD8	1	0.40679
	TEKT4P2	4	0.341258			MASP1	1	0.396835
	TIPARP	2	0.340672			COX7A1	1	0.38771
	ZNF717	18	0.326565			DPY19L2	1	0.38473
	KIR3DL3	3	0.323638			ANKRD36C	1	0.362885
	HRNR	4	0.317423			CHPF2	1	0.361517
	SNTG2	6	0.312667			FRG1B	1	0.347471
	MAML3	2	0.308055			TRPM3	1	0.341002
	CDK11A	2	0.306457			RIBC2	1	0.337544
	PCDHA4	2	0.294815			CPNE6	1	0.331707
	MST1L	3	0.293007			ZNF626	1	0.326516
	KIR2DL3	8	0.291228			GP1BA	1	0.31924
	KIR3DL1	4	0.291043			UNC45B	1	0.319001
	RPTN	2	0.288339			MPHOSPH10	1	0.315525
	HLA-DPB1	2	0.28501			PPP4R1L	1	0.312575
	FRG1	2	0.284237			POTEF	1	0.309564
	CRLF1	3	0.272982			KCNT1	1	0.302772
	MICA	3	0.27056			ZNF676	1	0.302377
	HLA-DQB1	4	0.26889			ZNF804B	1	0.29372
	KIR2DL1	11	0.261739			FAM153A	1	0.293039
	AHNAK2	4	0.261122			PIK3C2B	1	0.292673
	CYP2A7	3	0.258488			QRICH2	1	0.290891
	ATXN3	2	0.25838			AC008132.13	1	0.279693
	KRTAP5-5	2	0.253239			CYP2W1	1	0.27664
	MUC4	16	0.250124			CBWD1	1	0.275835
	FRG2B	5	0.245181			FAM72C	1	0.27241
	ZNF814	2	0.241336			RFPL4AL1	1	0.272366
	TEKT4	2	0.240258			CGREF1	1	0.263627
	CCDC115	3	0.239822			TEFM	1	0.25822
	GGT1	6	0.239178			SPPL2B	1	0.250126
	C17orf97	5	0.233879			GOLGA6L6	1	0.24773
	PRB4	2	0.23023			C20orf96	1	0.243874
	HLA-DRB1	7	0.226973			NDST3	1	0.243222
	TXNDC2	2	0.226367			PRB2	1	0.240983
	BCLAF1	2	0.225119			NOC4L	1	0.240931
	WRN	2	0.224245			SWAP70	1	0.238079
	IGFN1	2	0.223428			HNRNPL	1	0.236918
	PRR21	3	0.222606			HCAR3	1	0.235444
	MUC6	3	0.222005			MMP1	1	0.234041
	CGB	2	0.220618			RTTN	1	0.233609
	HLA-A	6	0.217277			CELA1	1	0.233438
	OR2T4	2	0.211374			RPS24	1	0.231981
	EHBP1L1	3	0.210063			RUSC2	1	0.227219
	ACAN	2	0.209301			KMT2C	1	0.225676
	PKD1L2	3	0.20883			VAV2	1	0.220697
	OR2T12	2	0.208406			DTX2	1	0.219143
	SNX8	2	0.207929			GOLGA6L3	1	0.217863
	MUC12	5	0.207056			ADAMTS18	1	0.216369
	ANTXRL	2	0.206835			TACC3	1	0.21484
	SIRPA	5	0.206463			ZNF208	1	0.213829
	SULT1A1	4	0.204351			ANO3	1	0.213486
	OR2T34	2	0.202304			CCDC74B	1	0.210185
	HLA-DPA1	2	0.201308			NPIPB5	1	0.209084
	KHDC1	5	0.200487			FAM71C	1	0.207554
	KRTAP10-7	2	0.198828			HERC2	1	0.206585
	CRIPAK	4	0.198211			KIAA0040	1	0.205234
	GBP4	8	0.197128			FRYL	1	0.204298
	DDX11	2	0.19705			PYDC2	1	0.202424
	PI4KAP2	3	0.19542			AMYP1	1	0.202197
	TUBB8P7	2	0.190631			PSMG1	1	0.20203
	TUBB7P	2	0.18778			UMODL1	1	0.201957
	HLA-C	2	0.185114			COL4A2	1	0.201764
	FLG	3	0.184969			LTBP2	1	0.197794
	LRRC74B	2	0.183651			GLTSCR1	1	0.197254
	HLA-DPB1	4	0.18132			KRT6C	1	0.196513
	HNRNPCL4	4	0.17991			MYO1F	1	0.196358
	PI4KA	4	0.174948			SPATA31C1	1	0.196253
	HLA-DQA1	7	0.174264			RPS15	1	0.193882
	LOC554223	2	0.163324			DNAJC5	1	0.193484
						CXADRP2	1	0.192784
						FHOD3	1	0.191862
						MYO3A	1	0.191783
						AP3D1	1	0.191295
						ATAD3C	1	0.19121
						POM121C	1	0.189036
						FAM166B	1	0.186399
						TPRXL	1	0.186217
						WASH1	1	0.18559
						TCP10L2	1	0.185454
						TUBB8B	1	0.183772
						ACTA1	1	0.183084
						KRTAP4-5	1	0.182682
						OGFR	1	0.181318
						PRAM1	1	0.181315
						TRPM5	1	0.178464
						POM121L4P	1	0.177935
						MOV10L1	1	0.177776
						PARP2	1	0.177368
						ALDH3B1	1	0.177303
						PPP1R12C	1	0.177005
						ALPK2	1	0.174265
						FSCB	1	0.173982
						ENTPD2	1	0.173878
						PRB1	1	0.173386
						POLR2J	1	0.17094
						LIMA1	1	0.169042
						CTD-2256P15.1	1	0.166573
						BCL6	1	0.165748
						NBPF10	1	0.163866
						AC025278.1	1	0.162515
						HLA-B	1	0.162093
						NECAB1	1	0.162042
						KIF5C	1	0.161969
						HLA-DRB5	1	0.160376
