## Supplementary Table S4 for "Analysis of whole exome sequencing in severe mental illness hints at selection of brain development and immune related genes"

### Sheet: Sheet1
	Input Gene Symbol	Gene ID	Gene Name	Description	Species	NCBI ID	ENSEMBL ID	UniProtKB ID	PANTHER ID	Synonym	Disease Association	Expression Location	Expression Stage	Variants	Genetic Interaction
	MAML3	HGNC:16272	mastermind like transcriptional coactivator 3	Exhibits transcription coactivator activity. Involved in Notch signaling pathway and positive regulation of transcription by RNA polymerase II. Localizes to nuclear speck.	Homo sapiens	55534	ENSG00000196782	H0Y920	N.A.	MAM2 | TNRC3 | mastermind-like transcriptional coactivator 3 | expanded repeat domain, CAG/CTG 3 | mam-3 | GDN | trinucleotide repeat containing 3 | polyglutamine rich | CAGH3 | MAM-2 | CAG repeat domain | mastermind-like 3 | CAG repeat containing (glia-derived nexin I alpha) | ERDA3 | mastermind-like protein 3	N.A.	N.A.	N.A.	N.A.	N.A.
	SNX8	HGNC:14972	sorting nexin 8	Exhibits identical protein binding activity and phosphatidylinositol binding activity. Involved in early endosome to Golgi transport and intracellular protein transport. Localizes to early endosome membrane and intracellular membrane-bounded organelle. Colocalizes with retromer complex.	Homo sapiens	29886	ENSG00000106266	C9IYC5	PTHR46571	Mvp1 | sorting nexin-8 | DKFZp761E1721	N.A.	N.A.	N.A.	N.A.	N.A.
	WRN	HGNC:12791	WRN RecQ like helicase	Exhibits several functions, including DNA binding activity; DNA helicase activity; and metal ion binding activity. Involved in several processes, including DNA geometric change; DNA metabolic process; and cellular response to gamma radiation. Localizes to centrosome; chromosome, telomeric region; and nuclear lumen. Implicated in Werner syndrome; breast cancer; coronary artery disease (multiple); …	Homo sapiens	7486	ENSG00000165392	A0A494C0M3	N.A.	Werner syndrome, RecQ helicase-like | RECQL2 | Werner syndrome RecQ like helicase | exonuclease WRN | RECQ3 | recQ protein-like 2 | DNA helicase, RecQ-like type 3 | RECQL3 | Werner syndrome ATP-dependent helicase | DKFZp686C2056	is_marker_for:DOID:397:restrictive cardiomyopathy | is_implicated_in:DOID:1580:diffuse scleroderma | implicated_via_orthology:DOID:5688:Werner syndrome | is_implicated_in:DOID:1612:breast cancer | is_implicated_in:DOID:5688:Werner syndrome | is_implicated_in:DOID:9669:senile cataract | is_implicated_in:DOID:5844:myocardial infarction | is_implicated_in:DOID:3393:coronary artery disease	N.A.	N.A.	N.A.	SGD:S000005194:RAD50 | HGNC:17284:POT1 | HGNC:29814:MUS81 | HGNC:9690:PTTG1 | HGNC:16627:CHEK2 | HGNC:1925:CHEK1 | HGNC:12761:WEE1 | HGNC:20766:TUBA1A | HGNC:6407:KRAS
	ATXN3	HGNC:7106	ataxin 3	Exhibits enzyme binding activity; identical protein binding activity; and ubiquitinyl hydrolase activity. Involved in several processes, including cytoskeleton organization; positive regulation of ERAD pathway; and proteolysis. Localizes to cytosol; nuclear lumen; and plasma membrane. Colocalizes with endoplasmic reticulum membrane. Implicated in Machado-Joseph disease. Biomarker of Machado-Josep…	Homo sapiens	4287	ENSG00000066427	Q4VBR4	PTHR14159	Machado-Joseph disease protein 1 | SCA3 | ataxin 3 variant at | AT3 | josephin | ataxin 3 variant e | ataxin 3 variant an | MJD1 | ataxin 3 variant h | JOS | olivopontocerebellar ataxia 3 | ataxin 3 variant ao | ataxin-3 | RP11-529H20.5 | ataxin 3 variant r | Machado-Joseph disease (spinocerebellar ataxia 3, olivopontocerebellar ataxia 3, autosomal dominant, ataxin 3) | ataxin 3 variant m | ataxi…	is_marker_for:DOID:1440:Machado-Joseph disease | is_implicated_in:DOID:1440:Machado-Joseph disease	N.A.	N.A.	N.A.	SGD:S000002579:SUP35
	TXNDC2	HGNC:16470	thioredoxin domain containing 2	Exhibits thioredoxin-disulfide reductase activity. Predicted to be involved in cellular response to reactive oxygen species and flagellated sperm motility. Localizes to cytoplasm.	Homo sapiens	84203	ENSG00000168454	F5H6S7	N.A.	thioredoxin domain-containing 2 (spermatozoa) | thioredoxin domain containing 2 (spermatozoa) | sperm-specific thioredoxin 1 | SPTRX | DKFZp434H0311 | testicular tissue protein Li 215 | sptrx-1 | thioredoxin domain-containing protein 2 | SPTRX1 | spermatid-specific thioredoxin-1 | MGC35026	N.A.	N.A.	N.A.	N.A.	N.A.
	MICA	HGNC:7090	MHC class I polypeptide-related sequence A	Exhibits natural killer cell lectin-like receptor binding activity. Involved in several processes, including T cell mediated cytotoxicity; defense response to other organism; and negative regulation of natural killer cell mediated cytotoxicity. Localizes to cell surface; extracellular space; and integral component of plasma membrane.	Homo sapiens	100507436	ENSG00000233051	A0A516UWZ7	N.A.	major histocompatibility complex class I chain-related protein A | MHC class I chain-related protein A | truncated MICA | PERB11.1 | FLJ36918 | MGC21250 | MIC-A | MGC111087 | MHC class I chain-related gene A protein | HLA class I antigen | Stress inducible class I homolog | truncated MHC class I polypeptide-related sequence A | MHC class I related sequence A | FLJ60820 | MHC class I related chain…	N.A.	N.A.	N.A.	N.A.	N.A.
	PKD1L2	HGNC:21715	polycystin 1 like 2 (gene/pseudogene)	Predicted to have calcium channel activity. Predicted to be involved in detection of mechanical stimulus. Predicted to localize to membrane.	Homo sapiens	114780	ENSG00000166473	H0YEQ7	N.A.	FLJ45333 | polycystic kidney disease 1-like 2 | PC1L2 | PC1-like 2 protein | DKFZp686J19100 | polycystic kidney disease protein 1-like 2 | polycystin-1L2	N.A.	N.A.	N.A.	N.A.	N.A.
	AHNAK2	HGNC:20125	AHNAK nucleoprotein 2	Predicted to be involved in regulation of RNA splicing. Localizes to cytosol and plasma membrane.	Homo sapiens	113146	ENSG00000185567	Q8IVF2	N.A.	KIAA2019 | chromosome 14 open reading frame 78 | C14orf78	N.A.	N.A.	N.A.	N.A.	N.A.
	PI4KA	HGNC:8983	phosphatidylinositol 4-kinase alpha	Exhibits kinase activity. Involved in multi-organism membrane organization; phosphorylation; and viral genome replication. Localizes to cytoplasm; plasma membrane; and viral replication complex.	Homo sapiens	5297	ENSG00000241973	P42356	PTHR10048	phosphatidylinositol 4-kinase 230 | testicular secretory protein Li 35 | phosphatidylinositol 4-kinase III alpha | phosphatidylinositol 4-kinase, catalytic, alpha | PMGYCHA | PI4-kinase alpha | pi4K230 | FLJ16556 | PI4K-ALPHA | ptdIns-4-kinase alpha | phosphatidylinositol 4-kinase, type III, alpha | phosphatidylinositol 4-kinase | phosphatidylinositol 4-kinase IIII+/- | PIK4CA	implicated_via_orthology:DOID:0060413:chromosome 22q11.2 deletion syndrome, distal	N.A.	N.A.	N.A.	HGNC:6407:KRAS | HGNC:7989:NRAS | HGNC:5173:HRAS
	C17orf97	HGNC:33800	chromosome 17 open reading frame 97	Predicted to be involved in protein arginylation.	Homo sapiens	400566	ENSG00000283985	I3L0T0	PTHR36474	LIAT1 | hypothetical protein LOC400566 | CK20 | uncharacterized protein C17orf97	N.A.	N.A.	N.A.	N.A.	N.A.
	FCER2	HGNC:3612	Fc fragment of IgE receptor II	Predicted to have integrin binding activity. Involved in positive regulation of killing of cells of other organism; positive regulation of nitric-oxide synthase activity; and positive regulation of nitric-oxide synthase biosynthetic process. Localizes to extracellular exosome.	Homo sapiens	2208	ENSG00000104921	M0R1R5	N.A.	CD23A | fc fragment of ige, low affinity ii, receptor for (cd23a) | fc-epsilon-RII | FCE2 | CLEC4J | Fc fragment of IgE, low affinity II, receptor for (CD23) | C-type lectin domain family 4 member J | CD23 | Fc epsilon receptor II | IGEBF | BLAST-2 | low affinity immunoglobulin epsilon Fc receptor | lymphocyte IgE receptor | immunoglobulin E-binding factor | immunoglobulin epsilon-chain | C-type …	N.A.	N.A.	N.A.	N.A.	N.A.
	SNTG2	HGNC:13741	syntrophin gamma 2	Exhibits PDZ domain binding activity and neuroligin family protein binding activity. Predicted to be involved in central nervous system development. Predicted to localize to dystrophin-associated glycoprotein complex.	Homo sapiens	54221	ENSG00000281486	Q9NY99	PTHR10554	syntrophin, gamma 2 | MGC133174 | G2SYN | syntrophin-5 | SYN5 | gamma-2-syntrophin | syntrophin 5 | gamma2-syntrophin	implicated_via_orthology:DOID:11723:Duchenne muscular dystrophy	N.A.	N.A.	N.A.	N.A.
	GGT1	HGNC:4250	gamma-glutamyltransferase 1	Exhibits glutathione hydrolase activity; leukotriene-C(4) hydrolase; and peptidyltransferase activity. Involved in carboxylic acid metabolic process; glutathione catabolic process; and zymogen activation. Localizes to plasma membrane. Implicated in gamma-glutamyl transpeptidase deficiency. Biomarker of several diseases, including biliary atresia; diabetes mellitus (multiple); diabetic neuropathy;…	Homo sapiens	2678	ENSG00000286070	E7ET76	PTHR23338	glutathione hydrolase 1 proenzyme | MGC96904 | GGTD | glutathione hydrolase 1 | CD224 | gamma-glutamyl transpeptidase | MGC96963 | testicular tissue protein Li 73 | GTG | glutamyl transpeptidase | GGT 1 | D22S732 | MGC96892 | gamma glutamyl-transferase 1 | GGT | gamma-glutamyltranspeptidase 1 | D22S672 | leukotriene-C4 hydrolase	is_marker_for:DOID:11714:gestational diabetes | is_marker_for:DOID:13608:biliary atresia | is_marker_for:DOID:684:hepatocellular carcinoma | is_marker_for:DOID:5082:liver cirrhosis | is_marker_for:DOID:9352:type 2 diabetes mellitus | is_marker_for:DOID:8947:diabetic retinopathy | is_marker_for:DOID:9452:fatty liver disease | is_marker_for:DOID:1909:melanoma | is_marker_for:DOID:9743:diabetic neur…	N.A.	N.A.	N.A.	N.A.
	IGFN1	HGNC:24607	immunoglobulin like and fibronectin type III domain containing 1	Predicted to be involved in homophilic cell adhesion via plasma membrane adhesion molecules; retina layer formation; and synapse assembly. Predicted to localize to Z disc; nucleus; and synapse.	Homo sapiens	91156	ENSG00000163395	H7BZ61	N.A.	DKFZp434B1231 | KY-interacting protein 1 | immunoglobulin-like and fibronectin type III domain containing 1 | immunoglobulin-like and fibronectin type III domain-containing protein 1 | EEF1A2BP1 | eEF1A2 binding protein | EEF1A2-binding protein 1	N.A.	N.A.	N.A.	N.A.	N.A.
	PCDHA4	HGNC:8670	protocadherin alpha 4	Predicted to have calcium ion binding activity and identical protein binding activity. Predicted to be involved in cell adhesion. Predicted to localize to endoplasmic reticulum; integral component of plasma membrane; and synapse.	Homo sapiens	56144	ENSG00000204967	D6RA20	N.A.	MGC138307 | CNR1 | CRNR1 | PCDH-ALPHA4 | KIAA0345-like 10 | MGC142169 | CNRN1 | ortholog of mouse CNR1 | PCDH-alpha-4 | protocadherin alpha-4	N.A.	N.A.	N.A.	N.A.	HGNC:3765:FLT3
	ANTXRL	HGNC:27277	ANTXR like	Predicted to have transmembrane signaling receptor activity. Predicted to be involved in toxin transport. Predicted to localize to cell surface and plasma membrane.	Homo sapiens	195977	ENSG00000274209	A0A087WW08	N.A.	anthrax toxin receptor like | anthrax toxin receptor-like	N.A.	N.A.	N.A.	N.A.	N.A.
	SULT1A1	HGNC:11453	sulfotransferase family 1A member 1	Exhibits aryl sulfotransferase activity; flavonol 3-sulfotransferase activity; and steroid sulfotransferase activity. Involved in several processes, including 3'-phosphoadenosine 5'-phosphosulfate metabolic process; estrogen metabolic process; and ethanol catabolic process. Predicted to localize to cytosol. Implicated in several diseases, including breast cancer; gastrointestinal system cancer (m…	Homo sapiens	6817	ENSG00000196502	H3BT96	PTHR11266	ts-PST | thermostable phenol sulfotransferase1 | phenol-preferring phenol sulfotransferase1 | ST1A3 | MGC131921 | PST | phenol sulfotransferase 1 | HAST1/HAST2 | phenol-sulfating phenol sulfotransferase 1 | P-PST | sulfotransferase 1A1 | P-PST 1 | STP1 | sulfotransferase family, cytosolic, 1A, phenol-preferring, member 1 | TSPST1 | thermostable phenol sulfotransferase | STP | aryl sulfotransferas…	is_implicated_in:DOID:3910:lung adenocarcinoma | is_implicated_in:DOID:3748:esophagus squamous cell carcinoma | is_implicated_in:DOID:10534:stomach cancer | is_implicated_in:DOID:11054:urinary bladder cancer | is_implicated_in:DOID:10283:prostate cancer | is_implicated_in:DOID:1380:endometrial cancer | is_implicated_in:DOID:1324:lung cancer | is_implicated_in:DOID:0060072:benign neoplasm | is_imp…	N.A.	N.A.	N.A.	N.A.
	PAK6	HGNC:16061	p21 (RAC1) activated kinase 6	Exhibits cadherin binding activity. Predicted to be involved in activation of protein kinase activity; signal transduction by protein phosphorylation; and stress-activated protein kinase signaling cascade. Localizes to cell junction; fibrillar center; and nucleoplasm. Implicated in clear cell renal cell carcinoma.	Homo sapiens	56924	ENSG00000137843	H0YL47	PTHR45832	p21-activated kinase 6 | p21-activated protein kinase 6 | serine/threonine-protein kinase PAK 6 | PAK5 | p21 protein (Cdc42/Rac)-activated kinase 6 | PAK-6 | PAK-5 | p21(CDKN1A)-activated kinase 6	is_implicated_in:DOID:4467:clear cell renal cell carcinoma	N.A.	N.A.	N.A.	HGNC:7553:MYC
	PAK6	HGNC:52276	BUB1B-PAK6 readthrough	Exhibits cadherin binding activity. Predicted to be involved in activation of protein kinase activity; signal transduction by protein phosphorylation; and stress-activated protein kinase signaling cascade. Localizes to cell junction; fibrillar center; and nucleoplasm.	Homo sapiens	106821730	ENSG00000259288	Q9NQU5	PTHR45832	PAK5 | serine/threonine-protein kinase PAK 6 | PAK6 | p21-activated kinase 6 | PAK-5 | PAK-6	N.A.	N.A.	N.A.	N.A.	N.A.
	FLG	HGNC:3688	fibroblast growth factor receptor 1	Exhibits several functions, including fibroblast growth factor binding activity; fibroblast growth factor-activated receptor activity; and heparin binding activity. Involved in several processes, including positive regulation of endothelial cell migration; positive regulation of intracellular signal transduction; and protein phosphorylation. Localizes to plasma membrane and receptor complex. Impl…	Homo sapiens	2260	ENSG00000077782	B5A958	N.A.	FLT-2 | FGFR-1 | hydroxyaryl-protein kinase | BFGFR | FMS-like tyrosine kinase 2 | FGFBR | proto-oncogene c-Fgr | heparin-binding growth factor receptor | FLJ99988 | FGFR1/PLAG1 fusion | ECCL | FLT2 | soluble FGFR1 variant 2 | KAL2 | N-SAM | CD331 | fms-related tyrosine kinase 2 | Kallmann syndrome 2 (autosomal dominant) | CEK | soluble FGFR1 variant 1 | HBGFR | fibroblast growth factor receptor …	is_marker_for:DOID:5015:fibrolamellar carcinoma | is_marker_for:DOID:4450:renal cell carcinoma | is_marker_for:DOID:12689:acoustic neuroma | is_marker_for:DOID:10652:Alzheimer's disease | is_marker_for:DOID:10283:prostate cancer | is_marker_for:DOID:9452:fatty liver disease | is_marker_for:DOID:9970:obesity | is_implicated_in:DOID:684:hepatocellular carcinoma | is_implicated_in:DOID:8398:osteoart…	N.A.	N.A.	N.A.	N.A.
	FLG	HGNC:3748	filaggrin	A structural constituent of skin epidermis. Involved in establishment of skin barrier and peptide cross-linking. Localizes to cornified envelope; cytoplasmic ribonucleoprotein granule; and keratohyalin granule. Implicated in atopic dermatitis 2 and ichthyosis vulgaris.	Homo sapiens	2312	ENSG00000143631	I0B0K6	N.A.	ATOD2 | epidermal filaggrin	is_implicated_in:DOID:1702:ichthyosis vulgaris | is_implicated_in:DOID:0110098:atopic dermatitis 2	N.A.	N.A.	N.A.	HGNC:2444:CSK
