## Supplementary Table S5 for "Analysis of whole exome sequencing in severe mental illness hints at selection of brain development and immune related genes"

### Sheet: Sheet1
GO biological process complete	Homo sapiens - REFLIST (20851)	upload_1 (71)	upload_1 (expected)	upload_1 (over/under)	upload_1 (fold Enrichment)	upload_1 (raw P-value)	upload_1 (FDR)
negative regulation of natural killer cell mediated cytotoxicity (GO:0045953)	16	3	0.05	+	55.06	3.49e-05	0.0252
negative regulation of natural killer cell mediated immunity (GO:0002716)	17	3	0.06	+	51.83	4.1e-05	0.0283
negative regulation of leukocyte mediated cytotoxicity (GO:0001911)	20	3	0.07	+	44.05	6.32e-05	0.0358
interferon-gamma-mediated signaling pathway (GO:0060333)	72	8	0.25	+	32.63	2.8e-10	4.44e-06
cellular response to interferon-gamma (GO:0071346)	163	10	0.56	+	18.02	3.44e-10	2.73e-06
antigen processing and presentation of exogenous peptide antigen via MHC class II (GO:0019886)	99	6	0.34	+	17.8	1.52e-06	0.00201
antigen processing and presentation of peptide antigen via MHC class II (GO:0002495)	101	6	0.34	+	17.45	1.7e-06	0.00207
antigen processing and presentation of peptide or polysaccharide antigen via MHC class II (GO:0002504)	103	6	0.35	+	17.11	1.89e-06	0.00215
response to interferon-gamma (GO:0034341)	185	10	0.63	+	15.87	1.11e-09	5.85e-06
regulation of interferon-gamma production (GO:0032649)	109	5	0.37	+	13.47	4.3e-05	0.0284
antigen processing and presentation of exogenous peptide antigen (GO:0002478)	178	8	0.61	+	13.2	2.21e-07	0.000585
antigen processing and presentation of exogenous antigen (GO:0019884)	185	8	0.63	+	12.7	2.94e-07	0.000665
antigen processing and presentation of peptide antigen (GO:0048002)	194	8	0.66	+	12.11	4.15e-07	0.000824
T cell receptor signaling pathway (GO:0050852)	182	7	0.62	+	11.3	3.59e-06	0.00335
antigen processing and presentation (GO:0019882)	222	8	0.76	+	10.58	1.11e-06	0.0016
antigen receptor-mediated signaling pathway (GO:0050851)	301	7	1.02	+	6.83	8.31e-05	0.0455
immune response-regulating cell surface receptor signaling pathway (GO:0002768)	489	11	1.67	+	6.61	9.14e-07	0.00161
immune response-regulating signaling pathway (GO:0002764)	492	11	1.68	+	6.57	9.69e-07	0.00154
immune response-activating cell surface receptor signaling pathway (GO:0002429)	453	10	1.54	+	6.48	3.53e-06	0.00373
immune response-activating signal transduction (GO:0002757)	453	10	1.54	+	6.48	3.53e-06	0.0035
activation of immune response (GO:0002253)	526	10	1.79	+	5.58	1.27e-05	0.0101
regulation of immune response (GO:0050776)	1137	19	3.87	+	4.91	6.12e-09	2.43e-05
positive regulation of immune response (GO:0050778)	735	12	2.5	+	4.79	7.28e-06	0.00607
innate immune response (GO:0045087)	847	13	2.88	+	4.51	5.57e-06	0.00491
cellular response to cytokine stimulus (GO:0071345)	1038	13	3.53	+	3.68	4.63e-05	0.0294
defense response to other organism (GO:0098542)	1040	13	3.54	+	3.67	4.72e-05	0.0288
response to cytokine (GO:0034097)	1127	14	3.84	+	3.65	2.47e-05	0.0187
positive regulation of immune system process (GO:0002684)	1054	13	3.59	+	3.62	5.41e-05	0.0318
regulation of immune system process (GO:0002682)	1708	21	5.82	+	3.61	1.56e-07	0.000496
defense response (GO:0006952)	1433	15	4.88	+	3.07	8.54e-05	0.0451
