## Supplementary Table S6 for "Analysis of whole exome sequencing in severe mental illness hints at selection of brain development and immune related genes"

### Sheet: Sheet1
GO cellular component complete	Homo sapiens - REFLIST (20851)	upload_1 (71)	upload_1 (expected)	upload_1 (over/under)	upload_1 (fold Enrichment)	upload_1 (raw P-value)	upload_1 (FDR)
keratohyalin granule (GO:0036457)	4	2	0.01	+	> 100	0.000169	0.0103
MHC class II protein complex (GO:0042613)	19	6	0.06	+	92.74	2.07e-10	6.92e-08
MHC protein complex (GO:0042611)	28	8	0.1	+	83.91	3.28e-13	6.59e-10
integral component of lumenal side of endoplasmic reticulum membrane (GO:0071556)	29	8	0.1	+	81.01	4.18e-13	4.19e-10
lumenal side of endoplasmic reticulum membrane (GO:0098553)	29	8	0.1	+	81.01	4.18e-13	2.79e-10
MHC class I protein complex (GO:0042612)	9	2	0.03	+	65.26	0.000612	0.0315
lumenal side of membrane (GO:0098576)	37	8	0.13	+	63.5	2.28e-12	1.15e-09
ER to Golgi transport vesicle membrane (GO:0012507)	61	8	0.21	+	38.51	8.31e-11	3.33e-08
COPII-coated ER to Golgi transport vesicle (GO:0030134)	96	8	0.33	+	24.47	2.33e-09	5.19e-07
Golgi-associated vesicle membrane (GO:0030660)	112	9	0.38	+	23.6	2.95e-10	8.46e-08
clathrin-coated endocytic vesicle membrane (GO:0030669)	76	6	0.26	+	23.18	3.52e-07	5.43e-05
cornified envelope (GO:0001533)	45	3	0.15	+	19.58	0.000581	0.0306
clathrin-coated endocytic vesicle (GO:0045334)	92	6	0.31	+	19.15	1.01e-06	0.00012
trans-Golgi network membrane (GO:0032588)	96	6	0.33	+	18.35	1.28e-06	0.000143
Golgi-associated vesicle (GO:0005798)	184	10	0.63	+	15.96	1.05e-09	2.64e-07
clathrin-coated vesicle membrane (GO:0030665)	118	6	0.4	+	14.93	4.01e-06	0.000402
integral component of endoplasmic reticulum membrane (GO:0030176)	163	8	0.56	+	14.41	1.16e-07	2.33e-05
intrinsic component of endoplasmic reticulum membrane (GO:0031227)	171	8	0.58	+	13.74	1.65e-07	3.01e-05
coated vesicle membrane (GO:0030662)	182	8	0.62	+	12.91	2.6e-07	4.35e-05
endocytic vesicle membrane (GO:0030666)	196	8	0.67	+	11.99	4.48e-07	6.41e-05
Golgi lumen (GO:0005796)	102	4	0.35	+	11.52	0.000466	0.0253
transport vesicle membrane (GO:0030658)	215	8	0.73	+	10.93	8.78e-07	0.000117
clathrin-coated vesicle (GO:0030136)	195	6	0.66	+	9.04	6.22e-05	0.00445
coated vesicle (GO:0030135)	300	9	1.02	+	8.81	9.93e-07	0.000125
trans-Golgi network (GO:0005802)	252	6	0.86	+	6.99	0.000243	0.0143
endocytic vesicle (GO:0030139)	341	8	1.16	+	6.89	2.36e-05	0.00197
integral component of organelle membrane (GO:0031301)	372	8	1.27	+	6.32	4.32e-05	0.00333
intrinsic component of organelle membrane (GO:0031300)	402	8	1.37	+	5.84	7.35e-05	0.00508
endosome membrane (GO:0010008)	511	10	1.74	+	5.75	9.95e-06	0.000907
transport vesicle (GO:0030133)	418	8	1.42	+	5.62	9.59e-05	0.00621
side of membrane (GO:0098552)	655	11	2.23	+	4.93	1.41e-05	0.00123
vacuolar membrane (GO:0005774)	439	7	1.49	+	4.68	0.000784	0.0374
lytic vacuole (GO:0000323)	709	9	2.41	+	3.73	0.000699	0.035
lysosome (GO:0005764)	709	9	2.41	+	3.73	0.000699	0.0342
cell surface (GO:0009986)	946	12	3.22	+	3.73	8.37e-05	0.0056
cytoplasmic vesicle membrane (GO:0030659)	791	10	2.69	+	3.71	0.000357	0.0204
plasma membrane protein complex (GO:0098797)	723	9	2.46	+	3.66	0.000801	0.0374
vesicle membrane (GO:0012506)	813	10	2.77	+	3.61	0.000441	0.0246
endosome (GO:0005768)	991	12	3.37	+	3.56	0.000129	0.00809
integral component of plasma membrane (GO:0005887)	1656	17	5.64	+	3.01	3.31e-05	0.00266
intrinsic component of plasma membrane (GO:0031226)	1734	17	5.9	+	2.88	5.9e-05	0.00438
plasma membrane (GO:0005886)	5837	39	19.88	+	1.96	2.02e-06	0.000214
cell periphery (GO:0071944)	5954	39	20.27	+	1.92	4.14e-06	0.000395
membrane (GO:0016020)	9948	48	33.87	+	1.42	0.000807	0.0368
