## Supplementary Table S7 for "Analysis of whole exome sequencing in severe mental illness hints at selection of brain development and immune related genes"

### Sheet: Sheet1
GO molecular function complete	Homo sapiens - REFLIST (20851)	upload_1 (71)	upload_1 (expected)	upload_1 (over/under)	upload_1 (fold Enrichment)	upload_1 (raw P-value)	upload_1 (FDR)
MHC class II receptor activity (GO:0032395)	10	5	0.03	+	> 100	1.14e-09	2.72e-06
peptide antigen binding (GO:0042605)	31	7	0.11	+	66.31	4.44e-11	2.12e-07
immune receptor activity (GO:0140375)	137	8	0.47	+	17.15	3.23e-08	3.85e-05
antigen binding (GO:0003823)	185	9	0.63	+	14.29	1.91e-08	3.04e-05
