## Supplementary Table S8 for "Analysis of whole exome sequencing in severe mental illness hints at selection of brain development and immune related genes"

### Sheet: Sheet1
pathway_name	pathway_source	num_overlapping_genes	overlapping_genes	num_all_pathway_genes	P_genes	Q_genes
Antigen processing and presentation - Homo sapiens (human)	KEGG	13	HLA-A;HLA-C;KIR3DL2;KIR3DL3;HLA-DPA1;HLA-DPB1;HLA-DQA1;HLA-DQB1;HLA-DRB1;KIR3DL1;KIR2DL1;KIR2DL3;KIR2DL4	77 (77)	3.35e-19	1.54e-15
Graft-versus-host disease - Homo sapiens (human)	KEGG	11	HLA-A;HLA-C;KIR3DL2;HLA-DPA1;HLA-DPB1;HLA-DQA1;HLA-DQB1;HLA-DRB1;KIR3DL1;KIR2DL1;KIR2DL3	41 (41)	8.8e-19	2.02e-15
Allograft rejection - Homo sapiens (human)	KEGG	7	HLA-A;HLA-C;HLA-DPA1;HLA-DPB1;HLA-DQA1;HLA-DQB1;HLA-DRB1	37 (38)	4.11e-11	6.29e-08
Type I diabetes mellitus - Homo sapiens (human)	KEGG	7	HLA-A;HLA-C;HLA-DPA1;HLA-DPB1;HLA-DQA1;HLA-DQB1;HLA-DRB1	43 (43)	1.27e-10	1.45e-07
Autoimmune thyroid disease - Homo sapiens (human)	KEGG	7	HLA-A;HLA-C;HLA-DPA1;HLA-DPB1;HLA-DQA1;HLA-DQB1;HLA-DRB1	52 (53)	5.14e-10	4.72e-07
Allograft Rejection	Wikipathways	8	HLA-A;HLA-C;HLA-DPA1;HLA-DPB1;MICA;HLA-DQA1;HLA-DQB1;HLA-DRB1	91 (91)	8.88e-10	6.62e-07
Viral myocarditis - Homo sapiens (human)	KEGG	7	HLA-A;HLA-C;HLA-DPA1;HLA-DPB1;HLA-DQA1;HLA-DQB1;HLA-DRB1	58 (59)	1.14e-09	6.62e-07
Interferon gamma signaling	Reactome	8	GBP4;HLA-C;HLA-A;HLA-DPA1;HLA-DPB1;HLA-DQA1;HLA-DQB1;HLA-DRB1	94 (94)	1.15e-09	6.62e-07
Natural killer cell mediated cytotoxicity - Homo sapiens (human)	KEGG	8	HLA-A;HLA-C;KIR3DL2;MICA;KIR3DL1;KIR2DL1;KIR2DL3;KIR2DL4	130 (131)	1.53e-08	7.82e-06
Translocation of ZAP-70 to Immunological synapse	Reactome	5	HLA-DPA1;HLA-DPB1;HLA-DQA1;HLA-DRB1;HLA-DQB1	27 (27)	3.39e-08	1.55e-05
Phosphorylation of CD3 and TCR zeta chains	Reactome	5	HLA-DPA1;HLA-DPB1;HLA-DQA1;HLA-DRB1;HLA-DQB1	30 (30)	5.93e-08	2.27e-05
Asthma - Homo sapiens (human)	KEGG	5	HLA-DPA1;HLA-DPB1;HLA-DQA1;HLA-DRB1;HLA-DQB1	30 (31)	5.93e-08	2.27e-05
PD-1 signaling	Reactome	5	HLA-DPA1;HLA-DPB1;HLA-DQA1;HLA-DRB1;HLA-DQB1	31 (31)	7.05e-08	2.31e-05
Interferon Signaling	Reactome	8	GBP4;HLA-C;HLA-A;HLA-DPA1;HLA-DPB1;HLA-DQA1;HLA-DQB1;HLA-DRB1	158 (158)	7.06e-08	2.31e-05
Immune System	Reactome	21	GBP4;KIR3DL1;KIR3DL2;SARM1;HLA-A;MUC4;HLA-C;HLA-DPB1;MICA;HLA-DQA1;CRLF1;HLA-DQB1;MUC12;HLA-DRB1;SIRPA;MUC6;HLA-DPA1;HRNR;KIR2DL1;KIR2DL3;KIR2DL4	1827 (1840)	2.31e-07	7.08e-05
Generation of second messenger molecules	Reactome	5	HLA-DPA1;HLA-DPB1;HLA-DQA1;HLA-DRB1;HLA-DQB1	41 (41)	3.03e-07	8.69e-05
Ebola Virus Pathway on Host	Wikipathways	7	HLA-A;HLA-C;HLA-DPA1;HLA-DPB1;HLA-DQA1;HLA-DQB1;HLA-DRB1	130 (130)	3.3e-07	8.75e-05
CD4 T cell receptor signaling-ERK cascade	INOH	5	HLA-DPA1;HLA-DPB1;HLA-DQA1;HLA-DRB1;HLA-DQB1	42 (42)	3.43e-07	8.75e-05
Epstein-Barr virus infection - Homo sapiens (human)	KEGG	8	FCER2;HLA-A;HLA-C;HLA-DPA1;HLA-DPB1;HLA-DQA1;HLA-DQB1;HLA-DRB1	200 (201)	4.33e-07	0.000105
Intestinal immune network for IgA production - Homo sapiens (human)	KEGG	5	HLA-DPA1;HLA-DPB1;HLA-DQA1;HLA-DRB1;HLA-DQB1	47 (49)	6.11e-07	0.000138
Cell adhesion molecules (CAMs) - Homo sapiens (human)	KEGG	7	HLA-A;HLA-C;HLA-DPA1;HLA-DPB1;HLA-DQA1;HLA-DQB1;HLA-DRB1	143 (144)	6.31e-07	0.000138
Th1 and Th2 cell differentiation - Homo sapiens (human)	KEGG	6	HLA-DPA1;HLA-DPB1;HLA-DQA1;MAML3;HLA-DQB1;HLA-DRB1	92 (92)	7.97e-07	0.000163
Immunoregulatory interactions between a Lymphoid and a non-Lymphoid cell	Reactome	8	HLA-A;HLA-C;KIR3DL2;MICA;KIR3DL1;KIR2DL1;KIR2DL3;KIR2DL4	218 (221)	8.33e-07	0.000163
Adaptive Immune System	Reactome	13	HLA-A;KIR3DL1;KIR3DL2;HLA-C;HLA-DPB1;MICA;HLA-DQA1;HLA-DQB1;HLA-DRB1;HLA-DPA1;KIR2DL1;KIR2DL3;KIR2DL4	728 (732)	8.77e-07	0.000163
Phagosome - Homo sapiens (human)	KEGG	7	HLA-A;HLA-C;HLA-DPA1;HLA-DPB1;HLA-DQA1;HLA-DQB1;HLA-DRB1	151 (152)	9.12e-07	0.000163
Downstream TCR signaling	Reactome	5	HLA-DPA1;HLA-DPB1;HLA-DQA1;HLA-DRB1;HLA-DQB1	51 (51)	9.25e-07	0.000163
Hematopoietic cell lineage - Homo sapiens (human)	KEGG	6	FCER2;HLA-DPA1;HLA-DPB1;HLA-DQA1;HLA-DQB1;HLA-DRB1	96 (97)	1.03e-06	0.000174
CD4 T cell receptor signaling-JNK cascade	INOH	5	HLA-DPA1;HLA-DRB1;HLA-DQA1;HLA-DPB1;HLA-DQB1	55 (55)	1.36e-06	0.000215
Staphylococcus aureus infection - Homo sapiens (human)	KEGG	5	HLA-DPA1;HLA-DPB1;HLA-DQA1;HLA-DRB1;HLA-DQB1	55 (56)	1.36e-06	0.000215
MHC class II antigen presentation	Reactome	5	HLA-DPA1;HLA-DPB1;HLA-DQA1;HLA-DRB1;HLA-DQB1	59 (59)	1.93e-06	0.000295
Inflammatory bowel disease (IBD) - Homo sapiens (human)	KEGG	5	HLA-DPA1;HLA-DPB1;HLA-DQA1;HLA-DRB1;HLA-DQB1	65 (65)	3.14e-06	0.000464
Herpes simplex infection - Homo sapiens (human)	KEGG	7	HLA-A;HLA-C;HLA-DPA1;HLA-DPB1;HLA-DQA1;HLA-DQB1;HLA-DRB1	185 (185)	3.55e-06	0.000509
TCR signaling	Reactome	5	HLA-DRB1;HLA-DPB1;HLA-DQA1;HLA-DQB1;HLA-DPA1	72 (72)	5.21e-06	0.000725
Leishmaniasis - Homo sapiens (human)	KEGG	5	HLA-DPA1;HLA-DPB1;HLA-DQA1;HLA-DRB1;HLA-DQB1	73 (74)	5.58e-06	0.000754
Costimulation by the CD28 family	Reactome	5	HLA-DPA1;HLA-DPB1;HLA-DQA1;HLA-DRB1;HLA-DQB1	77 (77)	7.27e-06	0.000953
Human T-cell leukemia virus 1 infection - Homo sapiens (human)	KEGG	7	HLA-A;HLA-C;HLA-DPA1;HLA-DPB1;HLA-DQA1;HLA-DQB1;HLA-DRB1	219 (219)	1.08e-05	0.00137
Rheumatoid arthritis - Homo sapiens (human)	KEGG	5	HLA-DPA1;HLA-DPB1;HLA-DQA1;HLA-DRB1;HLA-DQB1	89 (90)	1.48e-05	0.00183
CD4 T cell receptor signaling-NFkB cascade	INOH	5	HLA-DPA1;HLA-DRB1;HLA-DQA1;HLA-DPB1;HLA-DQB1	97 (97)	2.25e-05	0.00272
Cytokine Signaling in Immune system	Reactome	9	GBP4;HLA-C;HLA-A;HLA-DPA1;HLA-DPB1;HLA-DQA1;HLA-DQB1;HLA-DRB1;CRLF1	458 (458)	2.68e-05	0.00315
Th17 cell differentiation - Homo sapiens (human)	KEGG	5	HLA-DPA1;HLA-DPB1;HLA-DQA1;HLA-DRB1;HLA-DQB1	107 (107)	3.61e-05	0.00415
Toxoplasmosis - Homo sapiens (human)	KEGG	5	HLA-DPA1;HLA-DPB1;HLA-DQA1;HLA-DRB1;HLA-DQB1	113 (113)	4.7e-05	0.00526
CD4 T cell receptor signaling	INOH	5	HLA-DPA1;HLA-DRB1;HLA-DQA1;HLA-DPB1;HLA-DQB1	130 (130)	9.16e-05	0.01
Systemic lupus erythematosus - Homo sapiens (human)	KEGG	5	HLA-DPA1;HLA-DPB1;HLA-DQA1;HLA-DRB1;HLA-DQB1	132 (133)	9.84e-05	0.0105
Termination of O-glycan biosynthesis	Reactome	3	MUC4;MUC6;MUC12	26 (26)	0.000102	0.0106
Dectin-2 family	Reactome	3	MUC4;MUC6;MUC12	29 (29)	0.000142	0.0145
Cellular senescence - Homo sapiens (human)	KEGG	5	HLA-A;KIR2DL1;HLA-C;KIR2DL3;KIR2DL4	160 (160)	0.000243	0.0242
Influenza A - Homo sapiens (human)	KEGG	5	HLA-DPA1;HLA-DRB1;HLA-DQA1;HLA-DPB1;HLA-DQB1	171 (171)	0.00033	0.0322
Tuberculosis - Homo sapiens (human)	KEGG	5	HLA-DPA1;HLA-DPB1;HLA-DQA1;HLA-DRB1;HLA-DQB1	178 (179)	0.000397	0.0379
